# A practical guideline of genomics-driven drug discovery in the era of global biobank meta-analysis

**DOI:** 10.1101/2021.12.03.21267280

**Authors:** Shinichi Namba, Takahiro Konuma, Kuan-Han Wu, Wei Zhou, Global Biobank Meta-analysis Initiative, Yukinori Okada

## Abstract

Genomics-driven drug discovery is indispensable for accelerating the development of novel therapeutic targets. However, the drug discovery framework based on evidence from genome-wide association studies (GWAS) has not been established, especially for cross-population GWAS meta-analysis. Here, we introduce a practical guideline for genomics-driven drug discovery for cross-population meta-analysis, as lessons from the Global Biobank Meta-analysis Initiative (GBMI). Our drug discovery framework encompassed three methodologies and was applied to the 13 common diseases targeted by GBMI (*N*_mean_ = 1,329,242). First, we evaluated the overlap enrichment between disease risk genes and the drug-target genes of the disease-relevant medication categories. An omnibus approach integrating the four gene prioritization tools yielded twice the enrichment in the disease-relevant medication categories compared with any single tool, and identified drugs with approved indications for asthma, gout, and venous thromboembolism. Second, we performed an endophenotype Mendelian randomization analysis using protein quantitative trait loci as instrumental variables. After the application of quality controls, including a colocalization analysis, significant causal relationships were estimated for 18 protein–disease pairs, including MAP2K inhibitors for heart failure. Third, we conducted an *in silico* screening for negative correlations between genetically determined disease case–control gene expression profiles and compound-regulated ones. Significant negative correlations were observed for 31 compound–disease pairs, including a histone deacetylase inhibitor for asthma. Integration of the three methodologies provided a comprehensive catalog of candidate drugs for repositioning, nominating promising drug candidates targeting the genes involved in the coagulation process for venous thromboembolism. Our study highlighted key factors for successful genomics-driven drug discovery using cross-population meta-analysis.
