## Supplementary Tables for "A practical guideline of genomics-driven drug discovery in the era of global biobank meta-analysis"

### Sheet: Supplementary Table 1
Supplementary Table 1, Genes nominated by the omnibus gene prioritization
Disease	Prioritized gene	ATC	ICD10	disease-relevant ATC codes	Drug
AAA	APOE		E, H00-H59
AAA	IL6R	L	C00-D49, E, M		Sarilumab, Tocilizumab
AAA	PLAU	B	C00-D49, I, O, S-T		Saruplase, Urokinase
AcApp	LTBR
Asthma	BCL2	L, N	C00-D49, G, I, L, N		Oblimersen, Paclitaxel, Rasagiline, Venetoclax
Asthma	CD247		D50-D89, S-T
Asthma	CD28	L	D50-D89, E, S-T		Belatacept
Asthma	CD4		A-B, C00-D49, J, L, M
Asthma	CD70		C00-D49, E
Asthma	CSF2	L	C00-D49, E, J, L, M		Talimogene laherparepvec
Asthma	ERBB2	L	C00-D49, H00-H59, J, R		Afatinib, Lapatinib, Masoprocol, Pertuzumab, Trastuzumab, Trastuzumab emtansine
Asthma	FCER1A	R	A-B, J, L	TRUE	Omalizumab
Asthma	FCER1G	R	A-B, J, L	TRUE	Omalizumab
Asthma	GRB2		C00-D49
Asthma	IL13		J, K, L, S-T
Asthma	IL1R1	L	C00-D49, M		Anakinra
Asthma	IL21		C00-D49, E
Asthma	IL21R		C00-D49, K, M
Asthma	IL2RA	L	A-B, C00-D49, D50-D89, E, G, S-T		Aldesleukin, Basiliximab, Daclizumab, Denileukin diftitox
Asthma	IL2RB	L	A-B, C00-D49, G		Aldesleukin, Daclizumab, Denileukin diftitox
Asthma	IL4		A-B, J, L, S-T
Asthma	IL4R		C00-D49, J, L
Asthma	IL6	L, R	C00-D49, D50-D89, E, F, G, K, L, M	TRUE	Ibudilast, Siltuximab
Asthma	IL6R	L	C00-D49, E, M		Sarilumab, Tocilizumab
Asthma	IL7R		A-B
Asthma	JAK2	L	C00-D49, D50-D89, E, G, L, M, N, P		Baricitinib, Ruxolitinib, Tofacitinib
Asthma	MYB		C00-D49
Asthma	PDCD1	L	C00-D49		Nivolumab, Pembrolizumab
Asthma	PRKCQ		A-B, C00-D49, D50-D89, K, M
Asthma	PTPRC		C00-D49, D50-D89, G, R, S-T
Asthma	RARA	D, L	A-B, C00-D49, G, L		Acitretin, Alitretinoin, Etretinate, Tazarotene
Asthma	RORA
Asthma	RORC
Asthma	STAT3	D	C00-D49, L		Acitretin
Asthma	TGFBR1		C00-D49, E, I, J, L, M, R
Asthma	TNFRSF18		C00-D49
Asthma	TNFRSF4		C00-D49
Asthma	TNFSF4		C00-D49, J
COPD	APOC3
COPD	APOE
COPD	CD44				Hyaluronic acid
COPD	CHRNA3				Levamisole
COPD	CHRNA4				Nicotine, Varenicline
COPD	CHRNA5
COPD	CHRNB2				Nicotine, Varenicline
COPD	CHRNB4
COPD	CLU
COPD	ITGAL				Efalizumab
COPD	MAPK3				Arsenic trioxide
COPD	PTPN11
COPD	RHOA
COPD	TGFB2
Gout	IGF1R	H	C00-D49, E, G, H00-H59, L, R		Mecasermin
Gout	INSR	A	C00-D49, E, G, K, N, R		Insulin aspart, Insulin degludec, Insulin detemir, Insulin glargine, Insulin glulisine, Insulin lispro
Gout	MAP3K11
Gout	SLC22A11	M	A-B, E, J, K, M, P	TRUE	Lesinurad, Probenecid
Gout	SLC22A12	M	E, M	TRUE	Lesinurad, Sulfinpyrazone
Gout	SLC22A6	M, S, V	A-B, E, H00-H59, J, K, M, P	TRUE	Aminohippuric acid, Fluorescein, Probenecid
IPF	CRHR1				Telavancin
IPF	MAPT				Docetaxel, Paclitaxel
IPF	TERT
POAG	ABCA1	C	E, I		Probucol
POAG	ANGPT1		C00-D49, N
POAG	ITGB5		H00-H59, M
ThC	TERT		C00-D49, H00-H59
UtC	CYP19A1				Aminoglutethimide, Anastrozole, Exemestane, Formestane, Letrozole, Vorozole
VTE	APOH		D50-D89
VTE	F10	B, C, S	C00-D49, D50-D89, E, F, I, K, O, S-T	TRUE	Apixaban, Danaparoid, Edoxaban, Enoxaparin, Heparin, Melagatran, Octopamine, Rivaroxaban
VTE	F11	B	D50-D89, G, I	TRUE	Conestat alfa
VTE	F2	B	C00-D49, D50-D89, G, I, K, L, O, P, R, S-T	TRUE	Argatroban, Bivalirudin, Conestat alfa, Dabigatran etexilate, Lepirudin, Melagatran, Ximelagatran
VTE	F5	B	A-B, I	TRUE	Drotrecogin alfa
VTE	FADS2
VTE	FGA	B, S	I	TRUE	Alteplase, Anistreplase, Reteplase, Tenecteplase
VTE	FGB		I
VTE	KLKB1	B	H00-H59, K	TRUE	Conestat alfa, Ecallantide
VTE	NR1H3		I
VTE	PROC	B, C	C00-D49, D50-D89, I	TRUE	Ancrod, Sodium tetradecyl sulfate
VTE	PROS1	C	C00-D49, I		Sodium tetradecyl sulfate
VTE	SELE		C00-D49, I, J, K, L
VTE	SELP		C00-D49, D50-D89, I, J, S-T
VTE	VWF		D50-D89, I, P

### Sheet: Supplementary Table 2
Supplementary Table 2, Endophenotype mendelian randomization and colocalization analysis
Exposure	Outcome		Exposure												Outcome													Steiger test			Mendelian randomization					Colocalization					Omnibus gene prioritization
			SNP	Chr	Pos	Effect allele	Other allele	beta	SE	Effect allele frequency	Pvalue	Cis/trans	Sample size		SNP	Chr	Pos	Effect allele	Other allele	Beta	SE	Effect allele frequency	Pvalue	Number of cases	Number of controls	Rsq of the proxy variant		Direction check	Pvalue		Beta	SE	Pvalue	Pvalue (BH adjusted)		Colocalized	Method	Max PP.H4	Rsq between lead variants		Prioritized	ATC code
HBEGF	Asthma		rs7080386	10	65048306	A	C	0.1858	0.0252	0.41588	1.6e-13	trans	3301		rs7080386	10	65048306	A	C	0.02474	0.0052286	0.4193	2.228e-06	101311	1118682			TRUE	2.12808e-12		0.133154	0.028141	2.22682e-06	0.000574115		TRUE	coloc + SuSiE	0.838349			FALSE
CTSA	Asthma		rs7897379	10	65301725	C	T	0.1707	0.025	0.479741	8.5e-12	trans	3301		rs7897379	10	65301725	C	T	0.024559	0.0051651	0.497	1.987e-06	101311	1118682			TRUE	7.01198e-11		0.143872	0.0302583	1.98646e-06	0.000563361		TRUE	coloc + SuSiE	0.832223			FALSE
PMEL	AAA		rs34714188	16	89781756	A	T	-0.2849	0.0421	0.098529	1.4e-11	trans	3301		rs34714188	16	89781756	A	T	-0.15343	0.03539	0.09005	1.455e-05	6978	1053599			TRUE	2.14301e-07		0.53854	0.124219	1.45492e-05	0.0022923		TRUE	coloc	0.918731			FALSE
LPA	AAA		rs55730499	6	161005610	C	T	-1.255	0.046	0.939	3.77e-167	cis	6861		rs55730499	6	161005610	C	T	-0.31846	0.037273	0.93057	1.297e-17	6978	1053599			TRUE	1.42722e-157		0.253753	0.0296996	1.29669e-17	9.19356e-15		TRUE	LD of lead variants		0.971595		FALSE
LPA	HF		rs55730499	6	161005610	C	T	-1.255	0.046	0.939	3.77e-167	cis	6861		rs55730499	6	161005610	C	T	-0.16478	0.018767	0.92742	1.633e-18	28795	772854			TRUE	6.24611e-243		0.131299	0.0149538	1.63031e-18	1.54118e-15		TRUE	LD of lead variants		0.971595		FALSE
PLAU	Asthma		rs2227551	10	75669190	T	G	-0.2435	0.0266	0.716116	5.4e-20	cis	3301		rs2459449	10	75669013	C	T	0.02608	0.0057956	0.7214	6.798e-06	101311	1118682	0.942326		TRUE	9.05951e-18		-0.107105	0.0238012	6.79645e-06	0.00128498		TRUE	coloc + SuSiE	0.82803			FALSE
PLAU	AAA		rs2227551	10	75669190	T	G	-0.2435	0.0266	0.716116	5.4e-20	cis	3301		rs2459449	10	75669013	C	T	-0.12246	0.022086	0.7203	2.943e-08	6978	1053599	0.942326		TRUE	1.31327e-10		0.502916	0.0907023	2.94477e-08	1.19305e-05		TRUE	coloc + SuSiE	0.964975			TRUE	B
PLAU	VTE		rs2227551	10	75669190	T	G	-0.2435	0.0266	0.716116	5.4e-20	cis	3301		rs2227552	10	75669319	T	C	-0.047909	0.013167	0.7209	0.0002742	15970	681106	0.942326		TRUE	2.74474e-15		0.196752	0.0540739	0.00027416	0.0323966		FALSE	coloc	0.666691			FALSE
XPNPEP2	Gout		rs11150189	16	79734227	A	G	0.2	0.0267031	0.69	6.9e-14	trans	3394		rs11150189	16	79734227	A	G	0.047607	0.011505	0.6742	3.507e-05	20702	823829			TRUE	2.2958e-11		0.238035	0.057525	3.50438e-05	0.00484934		FALSE	coloc	0.722706			FALSE
XPNPEP2	ThC		rs11150189	16	79734227	A	G	0.2	0.0267031	0.69	6.9e-14	trans	3394		rs11150189	16	79734227	A	G	-0.10099	0.022763	0.6844	9.13e-06	5026	1115951			TRUE	1.0436e-07		-0.50495	0.113815	9.1397e-06	0.00162001		TRUE	coloc + SuSiE	0.911932			FALSE
CTSB	AcApp		rs1692819	8	11705448	A	G	0.4246	0.0274	0.291825	5.2e-54	cis	3301		rs1692819	8	11705448	A	G	0.054226	0.013683	0.264	7.399e-05	16087	776622			TRUE	3.58753e-48		0.127711	0.0322256	7.40076e-05	0.00954026		TRUE	coloc	0.888246			FALSE
MAP2K2	HF		rs556990	13	113845059	T	C	-0.5944	0.0475614	0.225677	2.169e-33	trans	997		rs556990	13	113845059	T	C	-0.050408	0.011833	0.2126	2.043e-05	27494	757514			TRUE	9.69601e-29		0.0848048	0.0199075	2.04472e-05	0.00305201		TRUE	coloc	0.979045			FALSE
ATP1B2	Asthma		rs1642762	17	7554772	T	C	-0.2881	0.0255	0.586879	1.5e-29	cis	3301		rs1642762	17	7554772	T	C	-0.020098	0.0052415	0.5586	0.0001259	101311	1118682			TRUE	2.01816e-29		0.0697605	0.0181933	0.000125872	0.0155206		FALSE	coloc	0.479272			FALSE
IL1R1	Asthma		rs7588201	2	102746276	A	C	0.163	0.2972	0.722	2.6e-10	cis	3200		rs7588201	2	102746276	A	C	0.037467	0.0056254	0.7055	2.733e-11	101311	1118682			TRUE	7.76475e-08		0.229859	0.0345117	2.7322e-11	1.29142e-08		FALSE	LD of lead variants		0.23373		TRUE	L
FCGR3B	COPD		rs10919543	1	161508617	G	A	0.4353	0.0251	0.324432	3.2e-67	cis	3301		rs10919543	1	161508617	G	A	0.033941	0.0082135	0.3188	3.592e-05	46682	695277			TRUE	4.20857e-59		0.0779715	0.0188686	3.59084e-05	0.00484934		TRUE	coloc + SuSiE	0.959587			FALSE
GP1BA	UtC		rs11065979	12	112059557	T	C	0.1746	0.0247	0.437648	1.6e-12	trans	3301		rs11065979	12	112059557	T	C	-0.093416	0.020322	0.4146	4.292e-06	5457	484913			TRUE	8.99202e-07		-0.535029	0.116392	4.29046e-06	0.00101398		TRUE	coloc	0.987412			FALSE
GP1BA	Gout		rs11065979	12	112059557	T	C	0.1746	0.0247	0.437648	1.6e-12	trans	3301		rs11065979	12	112059557	T	C	0.047807	0.010912	0.4368	1.181e-05	20702	823829			TRUE	1.2618e-09		0.273809	0.0624971	1.1806e-05	0.00196952		TRUE	coloc	0.964596			FALSE
GP1BA	VTE		rs11065979	12	112059557	T	C	0.1746	0.0247	0.437648	1.6e-12	trans	3301		rs11065979	12	112059557	T	C	0.058874	0.011768	0.4355	5.652e-07	15970	681106			TRUE	5.06453e-09		0.337194	0.0673998	5.64774e-07	0.000200212		FALSE	coloc	0.408223			FALSE
IL7R	Asthma		rs11957503	5	35883176	G	T	0.4248	0.0436443	0.437249	1.922e-21	cis	996		rs11957503	5	35883176	G	T	0.024596	0.005422	0.3815	5.725e-06	97041	1063324			TRUE	3.56071e-21		0.0579002	0.0127637	5.72407e-06	0.00115953		FALSE	coloc + SuSiE	0.0362616			TRUE
PROC	VTE		rs867186	20	33764554	G	A	0.8382	0.0623312	0.118355	5.45e-38	trans	997		rs867186	20	33764554	G	A	0.13715	0.019898	0.0952	5.478e-12	15970	681106			TRUE	2.58498e-32		0.163624	0.023739	5.47615e-12	3.10607e-09		TRUE	coloc + SuSiE	0.969276			TRUE	B, C
F11	VTE		rs2289252	4	187207381	T	C	0.4419	0.0415734	0.412714	4.6e-25	cis	991		rs2289252	4	187207381	T	C	0.19715	0.01185	0.4025	3.789e-62	15970	681106			TRUE	2.57236e-16		0.446142	0.026816	3.75169e-62	1.06398e-58		TRUE	coloc + SuSiE	0.999997			TRUE	B
PDGFB	VTE		rs13412535	2	224874874	A	G	0.2245	0.031	0.239456	4.6e-13	trans	3301		rs13412535	2	224874874	A	G	0.064075	0.014038	0.2237	5.006e-06	15970	681106			TRUE	3.09914e-11		0.285412	0.0625301	5.00933e-06	0.0010928		TRUE	coloc	0.994003			FALSE
APOB	AAA		rs964184	11	116648917	C	G	-0.15	0.026	0.857	9.52e-09	trans	6861		rs964184	11	116648917	C	G	-0.13542	0.028372	0.8687	1.813e-06	6978	1053599			TRUE	0.00173455		0.9028	0.189147	1.81488e-06	0.000563361		TRUE	LD of lead variants		1		FALSE
APOB	COPD		rs520354	2	21259612	G	A	0.3033	0.0416763	0.473394	6.929e-13	cis	996		rs520354	2	21259612	G	A	0.025838	0.007139	0.4709	0.0002954	51644	750635			TRUE	4.20555e-11		0.0851896	0.0235378	0.00029543	0.0335136		FALSE	coloc	0.709781			FALSE
KLKB1	Gout		rs1260326	2	27730940	T	C	0.118	0.019	0.448	2.13e-10	trans	6861		rs1260326	2	27730940	T	C	0.15325	0.010993	0.3917	3.577e-44	20702	823829			TRUE	0.00170772		1.29873	0.093161	3.5846e-44	5.08297e-41		TRUE	LD of lead variants		1		FALSE

### Sheet: Supplementary Table 3
Supplementary Table 3, Drug candidates for drug-target proteins with MR and colocalization evidence
Disease	Target protein	Direction of the MR effect	Drug effect	Drug (alias)	Evidence for the disaese of interest (source)	Evidence for other diseases (source)	Evidence for disease-target associations (source)
AAA	APOB	Positive	Inhibitor	ISIS-147483	-	-	Increase of apoB-containing lipoproteins was associated with angiotensin II-induced AAA in male mice (PMID: 26044581)
AAA	APOB	Positive	Inhibitor	ISIS-147788	-	-
AAA	APOB	Positive	Inhibitor	Lomitapide	-	Approved for familial hypercholesterolemia and cardiovascular diseases (Opentargets)
AAA	APOB	Positive	Inhibitor	Mipomersen	-	Approved for familial hypercholesterolemia and cardiovascular diseases (Opentargets)
AAA	APOB	Positive	Inhibitor	SPC4955	-	SPC4955 has undergone a phase 1 clinical trial for hypercholesterolaemia (Opentargets and TTD)
AAA	APOB	Positive	Inhibitor	TKM-ApoB	-	Approved for hypercholesterolaemia (TTD)
AAA	LPA	Positive	Inhibitor	ISIS-Apo(a)	-	ISIS-Apo(a) has undergone a phase 2 clinical trial for coronary artery disease (TTD)	Lipoprotein(a) is a candidate biomarker and its circulating levels are increased in AAA patients. (PMID: 26980774 etc.)
AAA	PLAU	Positive	Inhibitor	ATN-658	-	Effective for cancer	-
AAA	PLAU	Positive	Inhibitor	B428	-	Effective for cancer
AAA	PLAU	Positive	Inhibitor	B623	-	Effective for cancer
AAA	PLAU	Positive	Inhibitor	Upamostat (WX-671)	-	Phase 2 for breast cancer (Opentargets and TTD)
AAA	PLAU	Positive	Inhibitor	WX-UK1	-	Effective for cancer
AAA	PMEL	Positive	Inhibitor	(No drug was known to be an inhibitor)	-	-	-
AcApp	CTSB	Positive	Inhibitor	GNF-PF-5434	-	-	-
AcApp	CTSB	Positive	Inhibitor	Gold trichloride sodium chloride	-	-
AcApp	CTSB	Positive	Inhibitor	L-006235-1	-	Effective for a mouse model of arthritis (PMID19358841)
AcApp	CTSB	Positive	Inhibitor	L-873724	-	-
AcApp	CTSB	Positive	Inhibitor	MDL28170 (MDL-2170)	-	-
Asthma	CTSA	Positive	Inhibitor	Compound 8a	-	Effective for neoplastic diseases	-
Asthma	CTSA	Positive	Inhibitor	example 166 (wo2014154727)	-	-
Asthma	CTSA	Positive	Inhibitor	SAR164653	-	Phase 1 for comorbidities of diabetes (TTD)
Asthma	HBEGF	Positive	Inhibitor	KHK-2866	-	KHK-2866 has undergone clinical trials for advanced solid malignancies and ovarian cancer (Clinicaltrials.gov)	It has been reported that HBEGF overexpression in airway was associated to airway remodeling in a mouse model, and aniti-HBEGF antibody ameliorated the effects (PMID: 20530256)
Asthma	HBEGF	Positive	Inhibitor	U3-1565	-	U3-1565 has undergone clinical trials for advanced solid malignancies (Clinicaltrials.gov)
Asthma	PLAU	Negative	Activator	Amediplase	-	An thrombolytic agent (PMID: 10936478). Amediplase has undergone phase 3 clinical trials for myocardial infarction and thrombosis (TTD)	Administration of urokinase-type plasminogen activator to asthma model mice reduced lung hydroxyproline content and airway hyperresponsiveness (PMID: 19098125)
Asthma	PLAU	Negative	Activator	Saruplase (Prourokinase)	-	An thrombolytic agent. Approved for Recurrent thrombophlebitis (Opentargets)
Asthma	PLAU	Negative	Activator	UK-356202	-	-
Asthma	PLAU	Negative	Activator	Urokinase	Inhalation of urokinase-type plasminogen activator reduces air way remodeling in PAI-1 deficient mice (PMID: 19098125). Oral administration of PAI-1 inhibitor reduced allergic response and airway remodeling in another mouse model (PMID: 26702150).	Approved for Recurrent thrombophlebitis (Opentargets)
COPD	FCGR3B	Positive	Inhibitor	GMA-161	-	-	-
Gout	GP1BA	Positive	Inhibitor	TGX-6b4	-	-	-
Gout	GP1BA	Positive	Inhibitor	Anfibatide	-	Phase 2 for thrombotic thrombocytopenic purpura and miocardinal infarction (Opentargets). Anfibatide has also reported to preserve blood-brain barrier integrity after cerebral ischemia/reperfusion injury in rats (PMID: 31478134)
Gout	KLKB1	Positive	Inhibitor	Berotralstat	-	Phase 2 for hereditary angioedema (Opentargets)	-
Gout	KLKB1	Positive	Inhibitor	Ecallantide	-	Phase 3 for hereditary angioedema (Opentargets)
Gout	KLKB1	Positive	Inhibitor	Gabexate	-	Approved for pancreatitis (TTD)
Gout	KLKB1	Positive	Inhibitor	Lanadelumab	-	Approved for hereditary angioedema (TTD)
Gout	KLKB1	Positive	Inhibitor	Compound 11	-	-
Gout	KLKB1	Positive	Inhibitor	Conestat alfa	-	Approved for hereditary angioedema
Gout	KLKB1	Positive	Inhibitor	ISIS-PKK	-	-
Gout	KLKB1	Positive	Inhibitor	ZK-810388	-	Effective in a rat VTE model (PMID: 17536795)
Gout	KLKB1	Positive	Inhibitor	ZK-814048	-	Effective in a rat VTE model (PMID: 17536795)
HF	LPA	Positive	Inhibitor	ISIS-Apo(a)	-	Phase 2 for coronary artery disease	Causality of LPA on HF was supproted by another mendelian randomization study (PMID: 26656145)
HF	MAP2K2	Positive	Inhibitor	AS703988 (MSC2015103B)	-	-	-
HF	MAP2K2	Positive	Inhibitor	AZD-8330	-	Discontinued in phase1 for solid tumor (TTD)
HF	MAP2K2	Positive	Inhibitor	Binimetinib	-	Approved for melanoma and other cancer (Opentargets and TTD)
HF	MAP2K2	Positive	Inhibitor	CI-1040 (PD 184352)	-	-
HF	MAP2K2	Positive	Inhibitor	Cobimetinib (GDC-0973, RG7420, XL-518)	-	Approved for melanoma and cancer (Opentargets and TTD)
HF	MAP2K2	Positive	Inhibitor	ISIS-25073	-	-
HF	MAP2K2	Positive	Inhibitor	ISIS-25074	-	-
HF	MAP2K2	Positive	Inhibitor	ISIS-25075	-	-
HF	MAP2K2	Positive	Inhibitor	ISIS-25078	-	-
HF	MAP2K2	Positive	Inhibitor	ISIS-25079	-	-
HF	MAP2K2	Positive	Inhibitor	ISIS-25080	-	-
HF	MAP2K2	Positive	Inhibitor	ISIS-25081	-	-
HF	MAP2K2	Positive	Inhibitor	ISIS-25082	-	-
HF	MAP2K2	Positive	Inhibitor	ISIS-25113	-	-
HF	MAP2K2	Positive	Inhibitor	ISIS-25114	-	-
HF	MAP2K2	Positive	Inhibitor	ISIS-25115	-	-
HF	MAP2K2	Positive	Inhibitor	ISIS-25116	-	-
HF	MAP2K2	Positive	Inhibitor	ISIS-25117	-	-
HF	MAP2K2	Positive	Inhibitor	ISIS-25118	-	-
HF	MAP2K2	Positive	Inhibitor	ISIS-25123	-	-
HF	MAP2K2	Positive	Inhibitor	ISIS-25124	-	-
HF	MAP2K2	Positive	Inhibitor	ISIS-25125	-	-
HF	MAP2K2	Positive	Inhibitor	ISIS-25126	-	-
HF	MAP2K2	Positive	Inhibitor	ISIS-25127	-	-
HF	MAP2K2	Positive	Inhibitor	ISIS-25128	-	-
HF	MAP2K2	Positive	Inhibitor	Mirdametinib	-	Phase 2 for non-small cell lung carcinom and neurofibromatosis type 1
HF	MAP2K2	Positive	Inhibitor	Pimasertib	Pimasertib ameliorated cardiac hypertrophy and remodelling in transgenic mice expressing activated Met receptor (PMID: 26924269)	Phase 2 in melanoma and cancer
HF	MAP2K2	Positive	Inhibitor	RDEA-436	-	Discontinued in phase1 for solid tumor
HF	MAP2K2	Positive	Inhibitor	Refametinib	-	Phase 2 in hepatocellular carcinoma and biliary tract cancer
HF	MAP2K2	Positive	Inhibitor	RO-4987655	-	Effective for cancer
HF	MAP2K2	Positive	Inhibitor	Selumetinib	Selumetinib increased left ventricular fractional shortening in dilated cardiomyopathy model mice (PMID: 25218145)	Approved for neurofibromatosis type 1, and under clinical trials for neoplasms
HF	MAP2K2	Positive	Inhibitor	TAK-733	TAK-733 reduced cardiomyocyte hypertrophy in H9c2 cells (in vitro) (PMID: 30714951)	Phase 1 for metastatic melanoma
HF	MAP2K2	Positive	Inhibitor	Trametinib	-	Approved for cancer
HF	MAP2K2	Positive	Inhibitor	WX-554	-	Phase 1/2 for solid tumor
ThC	XPNPEP2	Negative	Activator	(No drug was known to be an activator)	-	-	-
UtC	GP1BA	Negative	Activator	(No drug was known to be an activator)	-	-	-
VTE	F11	Positive	Inhibitor	Alpha-ketothiazole analogue 36	-	-	-
VTE	F11	Positive	Inhibitor	BAY1213790 (Osocimab)	Under a phase 2 clinical trial for prevention of thromboembolic events in end stage renal disease patients on hemodialysis	-
VTE	F11	Positive	Inhibitor	Abelacimab	Effective in a phase 2 clinical trial (PMID: 34297496)	Under clinical trials for atrial fibrillation and stroke
VTE	F11	Positive	Inhibitor	EP-7041	EP-7041 reduced clot size in venous thrombosis/clot model rats (PMID: 32984829)	-
VTE	F11	Positive	Inhibitor	ONO-7684	Phase 1 for VTE	-
VTE	F11	Positive	Inhibitor	ISIS-FXI	-	-
VTE	PDGFB	Positive	Inhibitor	CR-002	-	CR-002 lowered tubulointerstitial damage in glomerulonephritis model rats (PMID: 17308324)	It has been reported that PDGFB protein is increased in plasma of VTE patients and acts as a candidate biomaker (PMID: 27742707)
VTE	PDGFB	Positive	Inhibitor	E-10030	-	Phase 3 for age-related macular degeneration
VTE	PDGFB	Positive	Inhibitor	Pegpleranib sodium	-	Phase 3 for age-related macular degeneration and phase 1 for von Hippel-Lindau disease
VTE	PDGFB	Positive	Inhibitor	Rinucumab	-	Phase 2 for age-related macular degeneration
VTE	PROC	Positive	Inhibitor	(Clinically, PROC is negatively associated with VTE)	-	-	-

### Sheet: Supplementary Table 4
Supplementary Table 4, The compounds with FDR < 0.1 for negative correlation tests between genetically regulated and compound regulated gene expression profiles
Disease	GTEx tissue	L1000 cell line	Compound	Concentration	Hour	Spearman's rho	P-value	FDR	Mechanistic action	Approved indication	Supporting evidence for target molecules	Reference
Asthma	Liver	PHH	donepezil	10μM	24h	-0.307	1.75e-07	0.0293	Acetylcholinesterase (ACHE) inhibitor	Alzheimer's disease; Dementia	Another ACHE inhibitor, Galantamine, has been shown to be effective in asthmatic mouse models. On the other hand, ACHE inhibition increases the amount of acetylcholine, and acetylcholine is said to be associated with asthma exacerbation.	Opentargets; Pubmed
Asthma	Colon Sigmoid	HT29	vorinostat	100nM	24h	-0.246	1.9e-07	0.0293	Histone deacetylase (HDAC) 1/2/3/6 inhibitor	Cutaneous T-cell lymphoma; Neoplasm; Cancer	Inhibiting HDAC was effective in animal models of asthma (PMID: 27565183), although HDAC enzymatic activity and protein expression of HDAC1 and HDAC2 were reduced in asthma patients (PMID: 12153977)	Opentargets; Pubmed
Asthma	Brain Cerebellum	NPC	BRD-K50748030	10μM	24h	-0.213	4.55e-07	0.0469	-	-	-
Asthma	Uterus	HELA	indacaterol	0.12um	24h	-0.36	1.05e-06	0.073	Beta-2 adrenergic receptor (ADRB2) agonist	chronic bronchitis; COPD; Airway obstruction; Emphysema	Indacaterol has undergone phase 3 clinical trials for asthma (PMID: 32653075 etc.)	Opentargets
Asthma	Liver	PHH	IKK-2-inhibitor-V	10μM	24h	-0.286	1.18e-06	0.073	Nuclear factor kappa-B kinase beta (IKKB) inhibitor	-	Inhibiting IKKB reduced airway inflammation in both human cells and a rat model (PMID: 16002568)	TTD
Asthma	Small Intestine Terminal Ileum	HT29	pimecrolimus	3.33um	24h	-0.314	1.49e-06	0.0769	FK506-binding protein 1A (FKBP1A) inhibitor	Atopic eczema	An immunosuppressant. Another FKBP1A inhibitor, Tacrolimus, has undergone phase 2 clinical trials for asthma.	Opentargets
Asthma	Pancreas	YAPC	metoprolol	3.33um	24h	-0.209	2.1e-06	0.0855	Beta-1 adrenergic receptor (ADRB1) antagonist	Hypertension; Heart failure etc.	There is heterogeneity in clinical guidelines for the use of beta-blockers in asthma patients, but nested case-control studies showed that cardioselective beta-blockers were not significantly associated with increased risk of asthma exacerbations (PMID: 28126029). Another beta-blocker, Propranolol has undergone phase 2 clinical trials for asthma.	Opentargets
Asthma	Brain Cerebellum	NPC	masitinib	0.12um	24h	-0.198	2.36e-06	0.0855	Proto-oncogene c-Src (SRC) inhibitor etc.	-	Masitinib has undergone phase 3 clinical trials for asthma	Opentargets; TTD
Asthma	Brain Caudate basal ganglia	NPC.TAK	Gossypetin	10.0um	6h	-0.26	2.49e-06	0.0855	Aromatase (CYP19A1) inhibitor etc.	-	-	Opentargets; TTD
Asthma	Colon Sigmoid	CL34	TGX-115	100μM	6h	-0.22	3.25e-06	0.0874	PI3K inhibitor	-	PI3K inhibitors are expected to be novel therapeutic approaches for asthma (PMID: 27977296)	Opentargets; TTD; Pubmed
Asthma	Brain Caudate basal ganglia	NPC.TAK	KN-93	0.1um	6h	-0.256	3.46e-06	0.0874	CaM-kinase II (CAMK2) inhibitor	-	CAMK2 inhibitors are expected to be effective for asthma via suppression of ROS production (PMID: 28194433)	Opentargets; TTD
Asthma	Brain Putamen basal ganglia	NEU	BRD-K48823327	10μM	24h	-0.291	3.91e-06	0.0874	-	-	-	-
Asthma	Brain Frontal Cortex BA9	NPC.TAK	exifone	10.0um	6h	-0.274	4.07e-06	0.0874	HDAC1 activator	-	Inhibiting HDAC was effective in animal models of asthma (PMID: 27565183), although HDAC enzymatic activity and protein expression of HDAC1 and HDAC2 were reduced in asthma patients (PMID: 12153977)	Opentargets; TTD; Pubmed
Asthma	Colon Transverse	HCT116	sonidegib	10μM	6h	-0.209	4.18e-06	0.0874	Smoothened homolog (SMO) inhibitor	basal cell carcinoma; Neoplasm	-	Opentargets; TTD; Pubmed
Asthma	Lung	A549	XL-147	10μM	6h	-0.171	4.34e-06	0.0874	PI3K inhibitor	-	PI3K inhibitors are expected to be novel therapeutic approaches for asthma (PMID: 27977296)	Opentargets; TTD; Pubmed
Asthma	Brain Caudate basal ganglia	MNEU.E	NVP-TAE226	0.04um	24h	-0.252	4.8e-06	0.0874	Focal adhesion kinase (FAK) inhibitor	-	-	Opentargets; TTD; Pubmed
Asthma	Brain Cerebellar Hemisphere	NPC	BRD-K76108747	10μM	6h	-0.231	4.81e-06	0.0874	-	-	-	-
Asthma	Brain Caudate basal ganglia	NEU	BRD-K85174275	10μM	24h	-0.251	5.24e-06	0.0899	-	-	-	-
Asthma	Adipose Subcutaneous	ASC.C	SB-239063	0.12um	24h	-0.16	6.12e-06	0.0949	COX2 inhibitor	-	-	-
Asthma	Colon Transverse	HT29	avanafil	3.33um	24h	-0.205	6.15e-06	0.0949	Phosphodiesterase 5A (PDE5A) inhibitor	Erectile dysfunction	PDE5 is an inactivator of cGMP and has been reported to improve airway remodeling and inflammation (PMID: 16458289)	Opentargets; TTD; Pubmed
Asthma	Lung	A549	BRD-K65160467	5μM	24h	-0.167	6.65e-06	0.0954	-	-	-	-
Asthma	Lung	A549	arachidonyl-trifluoro-methane	3μM	24h	-0.167	6.79e-06	0.0954	Phospholipase A2 (PLA2) inhibitor	-	PLA2 are involved in airway inflammation of asthma (PMID: 24089590), and inhibiting PLA2 was effective in a preliclinical evaluation (PMID: 22160268)	Opentargets; TTD; Pubmed
POAG	Brain Hippocampus	NEU	LY-288513	10μM	24h	-0.395	1.38e-08	0.00427	Gastrin/cholecystokinin type B receptor (CCKBR) antagonist	-	-	Opentargets; Pubmed
POAG	Pancreas	YAPC	miconazole	3.33um	24h	-0.227	4.54e-07	0.0536	Imidazole antifungal agent	Antifungal drug	-	Opentargets; Pubmed
POAG	Pancreas	YAPC	amrinone	0.37um	24h	-0.225	5.2e-07	0.0536	PDE3A inhibitor	Cardiovascular disease	-	Opentargets; Pubmed
POAG	Brain Hippocampus	NEU	levonorgestrel	10μM	24h	-0.341	1.06e-06	0.0705	Progesterone receptor (PGR) agonist	Menorrhagia	-	Opentargets; Pubmed
POAG	Lung	A549	BRD-K82137294	10μM	6h	-0.176	1.71e-06	0.0705	-	-	-	-
POAG	Colon Sigmoid	HT29	cianidanol	0.04um	24h	-0.221	1.78e-06	0.0705	Carbonic anhydrase (CA) & COX-1 inhibitor	-	Another CA inhibitor, Acetazolamide, is approved for glaucoma	Opentargets; TTD
POAG	Brain Hippocampus	NPC	ST-013960	10μM	24h	-0.332	2.11e-06	0.0705	-	-	-	-
POAG	Brain Hippocampus	NEU	raltitrexed	10μM	24h	-0.33	2.34e-06	0.0705	Thymidylate synthase (TYMS) inhibitor	Neoplasm	Another TYMS inhibitor, Fluorouracil, is approved for glaucoma	Opentargets
POAG	Brain Hippocampus	NEU	GR-46611	10μM	24h	-0.33	2.37e-06	0.0705	5-HT1D receptor agonist	-	-	Pubmed
POAG	Brain Hippocampus	NEU	vorinostat	1μM	24h	-0.329	2.51e-06	0.0705	HDAC1/2/3/6 inhibitor	Cutaneous T-cell lymphoma; Neoplasm; Cancer	Another HDAC inhibitor, valproic acid, has shown efficacy for glaucoma in mouce models (PMID: 25555796, 25542970)	Opentargets; Pubmed
POAG	Prostate	PC3	FPL-55712	3.33um	24h	-0.313	2.51e-06	0.0705	LTD4 receptor antagonist	-	-	Pubmed
POAG	Brain Hippocampus	NPC	BRD-K77402297	10μM	24h	-0.323	3.89e-06	0.0978	-	-	-	-
POAG	Prostate	VCAP	quinidine	10μM	6h	-0.305	4.36e-06	0.0978	Sodium channel alpha subunit blocker	Cardiac arrhythmia	Another sodium channel inhibitor, Phenitoin, was shown to be effective in a n animal model of glaucoma (PMID: 16249495)	Opentargets; Pubmed
POAG	Skin Not Sun Exposed Suprapubic	A375	sirolimus	0.12um	24h	-0.168	4.43e-06	0.0978	FK506-binding protein 1A (FKBP1A) inhibitor	Eye disease; Immune system disesase	-	Opentargets; Pubmed
Gout	Prostate	PC3	CP-724714	10μM	24h	-0.376	1.65e-08	0.00339	ErbB-2 kinase (HER2) inhibitor	-	-	Pubmed
Gout	Prostate	PC3	sertaconazole	0.12um	24h	-0.369	3.09e-08	0.00339	Cytochrome P450 51 (CYP51) inhibitor	-	-	Opentargets; Pubmed
Gout	Small Intestine Terminal Ileum	HT29	meisoindigo	0.12um	24h	-0.354	3.29e-08	0.00339	Natural product derivative; target is unclear, but it inhibits cell division and promotes apoptosis	-	-	Pubmed
Gout	Prostate	PC3	piperine	10μM	24h	-0.343	2.67e-07	0.0206	Monoamine oxidase (MAO-A/B) inhibitor	-	An association study showed MAO-A SNPs were associated with gout, and MAO-A enzyme activity correlated positively with hyperuricemia and gout (PMID: 19915868)	Opentargets; Pubmed
Gout	Brain Hippocampus	NPC	ALW-II-49-7	10μM	24h	-0.35	5.62e-07	0.0302	DDR2 (Discoidin Domain Receptor Tyrosine Kinase 2) inhibitor	-	-	Pubmed
Gout	Prostate	VCAP	BRD-K13517531	5μM	6h	-0.33	7.67e-07	0.0302	-	-	-	-
Gout	Lung	A549	AR-A014418	10μM	24h	-0.18	9.18e-07	0.0302	GSK-3 inhibitor	-	-	Pubmed
Gout	Prostate	VCAP	BRD-K91573667	5μM	6h	-0.326	1.01e-06	0.0302	-	-	-	-
Gout	Prostate	VCAP	MDL-72832	10μM	24h	-0.326	1.07e-06	0.0302	5-HT1A receptor agonist	-	-	Opentargets; Pubmed
Gout	Brain Hippocampus	NEU	GR-235	10μM	24h	-0.34	1.18e-06	0.0302	FXR antagonist; estrogen receptor agonist; progesterone receptor agonist	-	-	-
Gout	Prostate	PC3	BRD-A70591769	10μM	24h	-0.324	1.21e-06	0.0302	-	-	-	-
Gout	Prostate	PC3	BRD-K05359840	10μM	6h	-0.323	1.31e-06	0.0302	-	-	-	-
Gout	Breast Mammary Tissue	MCF7	diethyltoluamide	10μM	24h	-0.227	1.47e-06	0.0302	DEET	Parasitic infection	-	Opentargets; Pubmed
Gout	Prostate	PC3	sulmazole	0.04um	24h	-0.321	1.5e-06	0.0302	Adenosine A1 receptor (ADORA1) inhibitor	-	-	Opentargets; Pubmed
Gout	Prostate	VCAP	BRD-K57022684	5μM	6h	-0.32	1.62e-06	0.0302	-	-	-	-
Gout	Brain Hippocampus	NEU	Ro-60-0175	10μM	24h	-0.334	1.74e-06	0.0302	5-HT2B receptor agonist	-	-	Opentargets; Pubmed
Gout	Prostate	VCAP	cinanserin	10μM	24h	-0.318	1.82e-06	0.0302	5-HT2A receptor antagonist	-	-	Opentargets; Pubmed
Gout	Brain Hippocampus	NEU	BRD-A57107094	10μM	24h	-0.334	1.84e-06	0.0302	-	-	-	-
Gout	Brain Caudate basal ganglia	NEU	BRD-K76264608	10μM	24h	-0.259	1.86e-06	0.0302	-	-	-	-
Gout	Breast Mammary Tissue	MCF7	BRD-K83718139	5μM	24h	-0.224	1.97e-06	0.0304	-	-	-	-
Gout	Lung	SKLU1	mesoridazine	10μM	6h	-0.174	2.09e-06	0.0308	Dopamine D2 receptor (DRD2) antagonist / 5-HT2A receptor antagonist	Psychosis	-	Opentargets; Pubmed
Gout	Prostate	VCAP	BRD-K28513938	5μM	24h	-0.313	2.76e-06	0.0388	-	-	-	-
Gout	Prostate	PC3	elvitegravir	10.0um	24h	-0.31	3.48e-06	0.0466	Virus integrase inhibitor	HIV infection; Viral infection	-	Opentargets
Gout	Prostate	VCAP	BRD-K06574200	3μM	6h	-0.309	3.62e-06	0.0466	-	-	-	-
Gout	Brain Hippocampus	NEU	progesterone	10μM	24h	-0.322	4.09e-06	0.0506	Progesterone receptor (PGR) agonist	Amenorrhea; Endometrial hyperplasia	-	Opentargets
Gout	Prostate	VCAP	BRD-K52207968	5μM	24h	-0.306	4.62e-06	0.0549	-	-	-	-
Gout	Small Intestine Terminal Ileum	HT29	DPCPX	0.04um	24h	-0.292	5e-06	0.0557	Adenosine A1/A2b (ADORA1/ADORA2B) antagonist	-	-	Opentargets; TTD
Gout	Prostate	VCAP	BRD-K46241566	5μM	24h	-0.304	5.33e-06	0.0557	-	-	-	-
Gout	Prostate	PC3	dipyridamole	10μM	24h	-0.303	5.39e-06	0.0557	Phosphodiesterase 5A (PDE5A) modulator etc.	Hypertension; Recurrent thrombophlebitis; Coronary artery disease; Stroke	Dipyridamole might be useful in ameliorating purine overproduction associated with hyperuricemia and gout (PMID: 6193108)	Opentargets; TTD; Pubmed
Gout	Prostate	VCAP	BRD-K59536184	5μM	6h	-0.303	5.41e-06	0.0557	-	-	-	-
Gout	Prostate	PC3	thiocolchicoside	0.04um	24h	-0.302	5.93e-06	0.0579	GABA(A) receptor antagonist; glycine receptor antagonist	Muscle spasm	-	Opentargets; TTD
Gout	Prostate	PC3	ticlopidine	0.04um	24h	-0.302	6e-06	0.0579	Purinergic receptor (P2Y12) antagonist	Recurrent thrombophlebitis; Stroke	-	Opentargets; TTD
Gout	Prostate	VCAP	BRD-K09069264	5μM	6h	-0.301	6.59e-06	0.0617	-	-	-	-
Gout	Prostate	VCAP	BRD-K31415071	5μM	24h	-0.3	6.84e-06	0.0621	-	-	-	-
Gout	Prostate	PC3	ganetespib	0.37um	24h	-0.298	7.64e-06	0.0675	Heat shock protein (HSP90) inhibitor	-	Another HSP90 inhibitor, geldanamycin, blocked Nod2-mediated activation of the transcription factor NF-κB and reduced NALP3-mediated gout-like inflammation in mice (PMID: 17435760)	Opentargets; TTD; Pubmed
Gout	Prostate	PC3	withaferin-a	0.04um	24h	-0.298	8e-06	0.0686	NF-κB inhibitor	-	Withaferin-A exerted a strong anti-inflammatory effect against gouty arthritis in monosodium urate crystal-induced mice (PMID: 19183513)	Opentargets; TTD; Pubmed
Gout	Prostate	VCAP	BRD-K09780243	5μM	6h	-0.296	9.32e-06	0.0772	-	-	-	-
Gout	Lung	A549	BRD-K88569143	10μM	24h	-0.162	9.77e-06	0.0772	-	-	-	-
Gout	Brain Frontal Cortex BA9	NPC	dabrafenib	0.12um	24h	-0.259	9.88e-06	0.0772	Serine/threonine-protein kinase B-raf (BRAF) inhibitor	Neoplasm; Caner; Melanoma	-	Opentargets; TTD
Gout	Brain Hypothalamus	NEU	SB-366791	10μM	24h	-0.316	1.02e-05	0.0772	TRPV1 (Transient Receptor Potential Vanilloid 1) inhibitor	-	SB366791 reduced pain-like behavior in monosodium urate (MSU)-induced gouty arthritis rats (PMID: 24185761)	Opentargets; TTD; Pubmed
Gout	Prostate	PC3	BRD-K68783079	10μM	24h	-0.294	1.02e-05	0.0772	CLK inhibitor; DYRK inhibitor	-	-	-
Gout	Prostate	VCAP	BRD-K17289060	5μM	6h	-0.293	1.12e-05	0.082	-	-	-	-
Gout	Prostate	VCAP	BRD-A08778300	5μM	6h	-0.293	1.14e-05	0.082	-	-	-	-
Gout	Muscle Skeletal	SKL.C	ischemin	0.12um	24h	-0.153	1.24e-05	0.0873	CREB-binding protein (CREBBP) inhibitor	-	-	TTD
Gout	Small Intestine Terminal Ileum	HT29	tolperisone	0.12um	24h	-0.279	1.29e-05	0.0885	Voltage-gated sodium channel modulator	Muscle spasm	-	Opentargets; TTD; Pubmed
Gout	Brain Hypothalamus	NEU	BRD-K63383460	10μM	24h	-0.311	1.38e-05	0.0905	-	-	-	-
Gout	Breast Mammary Tissue	MCF7	nimodipine	10μM	24h	-0.204	1.4e-05	0.0905	Mineralocorticoid receptor (NR3C2) antagonist; Voltage-gated L-type calcium channel blocker	Cardiovascular disease; Cerebral vasospasm	-	Opentargets; TTD
Gout	Prostate	PC3	BRD-K98990727	5μM	24h	-0.289	1.49e-05	0.0905	-	-	-	-
Gout	Lung	A549	BRD-K88187036	5μM	24h	-0.158	1.49e-05	0.0905	-	-	-	-
Gout	Prostate	PC3	piketoprofen	0.37um	24h	-0.288	1.5e-05	0.0905	Cyclooxygenase 1/2 (COX1/2) inhibitor	-	Other cyclooxygenase 1/2 inhibitors (Naproxen and Indomethacin) are approved for gout	Opentargets; TTD
Gout	Small Intestine Terminal Ileum	HT29	BMS-927711	0.12um	24h	-0.277	1.53e-05	0.0905	Calcitonin gene-related peptide type 1 receptor (CALCRL) antagonist	Migraine disorder	-	Opentargets; TTD
Gout	Small Intestine Terminal Ileum	HT29	BRD-K34332181	5μM	24h	-0.276	1.6e-05	0.0905	-	-	-	-
Gout	Prostate	VCAP	lumicolchicine	10μM	24h	-0.287	1.61e-05	0.0905	-	-	A structure-related compound of Lumicolchicine, Colchicine, is a tubulin inhibitor and approved for gout.	Opentargets; TTD
Gout	Prostate	VCAP	UNC-0321	10μM	6h	-0.287	1.62e-05	0.0905	Histone-lysine N-methyltransferase (EHMT2) inhibitor	-	-	-
Gout	Brain Hippocampus	NEU	melperone	10μM	24h	-0.301	1.63e-05	0.0905	Multi-target antipsychotic drug	-	-	Opentargets; TTD
Gout	Prostate	PC3	PS-178990	0.37um	24h	-0.287	1.64e-05	0.0905	Androgen receptor (AR) modulator	-	-	Opentargets; TTD
Gout	Lung	DV90	tretinoin	40μM	6h	-0.157	1.7e-05	0.0918	Retinoic acid receptor (RAR) agonist	Acute promyelocytic leukemia; Freckles; Acne; Neoplasm	-	Opentargets; TTD
Gout	Prostate	VCAP	BRD-K61620767	5μM	6h	-0.286	1.73e-05	0.0918	-	-	-	-
Gout	Prostate	PC3	diclofenac	10μM	6h	-0.286	1.8e-05	0.0918	Cyclooxygenase 1/2 (COX1/2) inhibitor	Rheumatic disease; Pain; Migraine disorder; Osteoarthritis; etc.	Other cyclooxygenase 1/2 inhibitors (Naproxen and Indomethacin) are approved for gout	Opentargets; TTD
Gout	Brain Hypothalamus	NEU	BMS-509744	0.04um	24h	-0.307	1.82e-05	0.0918	T-cell-specific kinase (ITK) inhibitor	-	-	TTD
Gout	Prostate	VCAP	clioquinol	10μM	24h	-0.285	1.84e-05	0.0918	Carbonic anhydrase (CA) inhibitor; Opioid receptor kappa (OPRK1) inhibitor	-	-	Opentargets; TTD
Gout	Lung	A549	BRD-A53107311	10μM	6h	-0.156	1.85e-05	0.0918	Dual specificity protein phosphatase (VHR); Hematopoietic protein-tyrosine phosphatase (HEPTP)	-	-	BindingDB
Gout	Small Intestine Terminal Ileum	HT29	APD-668	0.04um	24h	-0.273	2e-05	0.0918	Glucose-dependent insulinotropic receptor (GPR119) agonist	-	-	TTD
Gout	Prostate	VCAP	BRD-K68057497	5μM	6h	-0.284	2e-05	0.0918	-	-	-	-
Gout	Small Intestine Terminal Ileum	HT29	BRD-K65257892	5μM	24h	-0.272	2.04e-05	0.0918	-	-	-	-
Gout	Prostate	PC3	fluspirilene	10μM	6h	-0.284	2.05e-05	0.0918	Dopamine D2 receptor (D2R) antagonist	Psychosis	-	Opentargets; TTD
Gout	Small Intestine Terminal Ileum	HT29	BRD-K59019422	0.04μM	24h	-0.272	2.06e-05	0.0918	-	-	-	-
Gout	Prostate	VCAP	BRD-K24686773	10μM	6h	-0.284	2.08e-05	0.0918	-	-	-	-
Gout	Liver	HEPG2	2'-5'-dideoxyadenosine	10μM	6h	-0.25	2.09e-05	0.0918	adenylyl cyclase (AC) inhibitor	-	-	TTD
Gout	Brain Hippocampus	NEU	BRD-K86786416	10μM	24h	-0.297	2.13e-05	0.0918	-	-	-	-
Gout	Small Intestine Terminal Ileum	NCIH508	evodiamine	10μM	6h	-0.271	2.16e-05	0.0918	Natural product derivative; NF-kB inhibitor	-	-	TTD; Pubmed
Gout	Brain Hippocampus	NEU	GR-89696	10μM	24h	-0.297	2.18e-05	0.0918	Opioid receptor kappa (OPRK1) modulator	-	-	TTD
Gout	Prostate	VCAP	BRD-K62836687	5μM	24h	-0.283	2.19e-05	0.0918	-	-	-	-
Gout	Lung	HCC515	BRD-K98025142	10μM	6h	-0.155	2.2e-05	0.0918	-	-	-	-
Gout	Lung	A549	BRD-K82502275	5μM	24h	-0.155	2.23e-05	0.0918	-	-	-	-
Gout	Brain Hippocampus	NEU	dabrafenib	10.0um	24h	-0.296	2.3e-05	0.0929	Serine/threonine-protein kinase B-raf (BRAF) inhibitor	Neoplasm; Caner; Melanoma	-	Opentargets; TTD
Gout	Prostate	PC3	hesperidin	10.0um	24h	-0.282	2.32e-05	0.0929	Voltage-gated calcium channel alpha Cav2.2 (CACNA1B) inhibitor	Vascular purpura	-	Opentargets; TTD
Gout	Prostate	PC3	BRD-K01834163	10μM	6h	-0.281	2.37e-05	0.0937	-	-	-	-
Gout	Brain Hippocampus	NEU	BRD-K64024097	10μM	24h	-0.295	2.41e-05	0.0943	-	-	-	-
Gout	Prostate	VCAP	BRD-A74134989	10μM	24h	-0.28	2.54e-05	0.0981	-	-	-	-
COPD	Brain Hypothalamus	NPC	RAN-29	10μM	24h	-0.397	3.59e-08	0.0111	-	-	-	-
COPD	Liver	HEPG2	BRD-K48950795	10μM	6h	-0.31	1.96e-07	0.0303	-	-	-	-
COPD	Brain Hippocampus	NPC	flupirtine	10μM	24h	-0.343	9.66e-07	0.0769	Voltage-gated potassium channel Kv7 (KCNQ) modulator	-	-	Opentargets; Pubmed
COPD	Prostate	VCAP	BRD-K66599765	5μM	24h	-0.331	9.98e-07	0.0769	-	-	-	-
COPD	Prostate	PC3	amiloride	0.04um	24h	-0.328	1.24e-06	0.0769	Amiloride-sensitive sodium channel, ENaC blocker	Hyptertension; Cardiovascular disaeses	-	-
VTE	Breast Mammary Tissue	HS578T	WH-4025	1μM	6h	-0.249	1.19e-07	0.0369	-	-	-	-
VTE	Breast Mammary Tissue	MCF7	celecoxib	0.04um	24h	-0.237	4.6e-07	0.071	Cyclooxygenase-2 (COX2) inhibitor	Rheumatic disease; Neoplasm etc.	Another COX-2 inhibitor, Aspirin, has undergone phase 3 clinical trials for VTE (PMID: 29466159)	Opentargets; Pubmed
IPF	Skin Sun Exposed Lower leg	SKMEL1	erastin	5μM	6h	-0.175	2.15e-07	0.0663	Ferroptosis-inducing agent; voltage-dependent anion channels (VDAC) activator	-	-	-

### Sheet: Supplementary Table 5
Supplementary Table 5, Targets of compounds similar to the compounds without known targets prioritized by the negative correlation tests
Target Name	Compound	SMILES	Max Similarity	No of Similar Compounds (> 0.85)	Similar Compounds (BindingDB MonomerID)
5-hydroxytryptamine receptor 3A	RAN-29	CCCN(CCC)c1nc(N2CCNCC2)c3ccccc3n1	0.85	1	BDBM50397289
Histamine H4 receptor	RAN-29	CCCN(CCC)c1nc(N2CCNCC2)c3ccccc3n1	0.85	3	BDBM50361018, BDBM50361027, BDBM50361028
Cereblon/Histone deacetylase 1	BRD-K64024097	CC(=O)Nc1ccc(cc1)C(=O)Nc2ccc(C)cc2N	0.96	2	BDBM19422, BDBM50513387
Cereblon/Histone deacetylase 2	BRD-K64024097	CC(=O)Nc1ccc(cc1)C(=O)Nc2ccc(C)cc2N	0.96	1	BDBM19422
Histone deacetylase 1	BRD-K64024097	CC(=O)Nc1ccc(cc1)C(=O)Nc2ccc(C)cc2N	0.96	4	BDBM19422, BDBM50232053, BDBM50374010
Histone deacetylase 2	BRD-K64024097	CC(=O)Nc1ccc(cc1)C(=O)Nc2ccc(C)cc2N	0.85	3	BDBM19422, BDBM50232053
Histone deacetylase 3	BRD-K64024097	CC(=O)Nc1ccc(cc1)C(=O)Nc2ccc(C)cc2N	0.96	1	BDBM19422
Histone deacetylase 3/Nuclear receptor corepressor 2 (HDAC3/NCoR2)	BRD-K64024097	CC(=O)Nc1ccc(cc1)C(=O)Nc2ccc(C)cc2N	0.85	1	BDBM50513387
Histone deacetylase 1	BRD-K65160467	COc1ccc(CN(C)C[C@H]2Oc3ccc(NC(=O)Cc4ccccc4)cc3CC(=O)N(C[C@H]2C)[C@@H](C)CO)cc1	0.85	1	BDBM50254776
Histone deacetylase 2	BRD-K65160467	COc1ccc(CN(C)C[C@H]2Oc3ccc(NC(=O)Cc4ccccc4)cc3CC(=O)N(C[C@H]2C)[C@@H](C)CO)cc1	0.85	1	BDBM50254776
Arachidonate 15-lipoxygenase	BRD-K24686773	Fc1ccc(cc1)C(=O)OCCCCSc1nnc(o1)-c1cccc2ccccc12	0.85	2	BDBM50417167, BDBM50417165
Kappa-type opioid receptor	BRD-A74134989	CCC(C)(N(Cc1cccs1)C(=O)c2ccccn2)C(=O)NC3CCCC3	0.96	2	BDBM54785, BDBM60248
Scavenger receptor class B member 1	BRD-K82137294	C[C@H](CO)N1C[C@H](C)[C@@H](CN(C)S(=O)(=O)c2ccccc2)Oc3ccc(NC(=O)Nc4ccc(cc4)C(F)(F)F)cc3C1=O	0.91	9	BDBM50069702, BDBM50069704, BDBM50069711, BDBM50069713, BDBM50069714, BDBM50069697, BDBM50069719, BDBM50069722, BDBM50069703
Sodium-dependent dopamine transporter	BRD-K76108747	CN(C)Cc1ccccc1Sc1ccc(F)cc1N	0.85	1	BDBM50169009
Sodium-dependent noradrenaline transporter	BRD-K76108747	CN(C)Cc1ccccc1Sc1ccc(F)cc1N	0.85	2	BDBM50164469, BDBM50169009
Sodium-dependent serotonin transporter	BRD-K76108747	CN(C)Cc1ccccc1Sc1ccc(F)cc1N	0.85	3	BDBM50164469, BDBM50169009, BDBM50218673
